# Loss of chromosome Y in regulatory T cells

**DOI:** 10.1101/2023.06.17.23291316

**Authors:** Jonas Mattisson, Jonatan Halvardson, Hanna Davies, Bożena Bruhn-Olszewska, Paweł Olszewski, Marcus Danielsson, Josefin Bjurling, Amanda Lindberg, Ammar Zaghlool, Edyta Rychlicka-Buniowska, Jan P. Dumanski, Lars A. Forsberg

**Author notes:** Authors with equal contribution (Jonas Mattisson, Jonatan Halvardson).

## Abstract

Mosaic loss of chromosome Y (LOY) in leukocytes is the most prevalent somatic aneuploidy in aging humans. Men with LOY have increased risks of all-cause mortality and the major causes of death, including many forms of cancer. It has been suggested that the association between LOY and disease risk depends on what type of leukocyte is affected with Y loss, with prostate cancer patients showing higher levels of LOY in CD4+ T lymphocytes. In previous studies, Y loss has however been observed at relatively low levels in this cell type. This motivated us to investigate whether specific subsets of CD4+ T lymphocytes are particularly affected by LOY. Studying publicly available, T lymphocyte enriched, single-cell RNA sequencing datasets from cancer patients, we found that regulatory T cells (Tregs) had significantly more LOY than any other T lymphocytes studied. To validate these findings, we generated a single-cell RNA sequencing dataset comprised of 23 PBMC samples and 32 CD4+ T lymphocytes enriched samples. We observed an increased ratio of Tregs with LOY compared with other CD4+ cells, supported by developmental trajectory analysis of CD4+ T lymphocytes culminating in the Treg subtype. Furthermore, we identify dysregulation of 465 genes in Tregs with Y loss, many involved in the immunosuppressive functions and development of Tregs. Considering that Tregs plays a critical role in the process of immunosuppression; this enrichment for Tregs with LOY might contribute to the increased risk for cancer observed among men with Y loss in leukocytes.
