## Supplemental Table 4 for "Loss of chromosome Y in regulatory T cells"

### Sheet: LATE genes CTLA4- Tregs
gene	logFC	AveExpr	t	P.Value	adj.P.Val	B
RPS4Y1	-2.12558	1.80526	-60.1608	0	0	952.714
EIF1AY	-0.325416	0.273161	-10.2517	5.17462e-24	1.05899e-20	43.4925
SLC25A6	-0.476556	1.17844	-9.94287	1.01955e-22	1.391e-19	40.6027
DDX3Y	-0.197373	0.167598	-7.40016	2.06942e-13	2.11754e-10	19.8905
CD99	-0.307503	0.680611	-6.9363	5.57753e-12	4.56577e-09	16.7239
UTY	-0.172537	0.149128	-6.79153	1.49853e-11	1.02225e-08	15.7753
TTTY15	-0.16497	0.140522	-6.71827	2.45299e-11	1.4343e-08	15.3026
RPL41	0.0729192	4.76437	6.30825	3.53646e-10	1.80934e-07	12.7467
RPS18	0.0695119	4.75401	5.28315	1.42274e-07	6.47031e-05	7.03354
RPL28	0.0700088	4.18384	5.10983	3.56363e-07	0.000145859	6.16419
RPL37	0.0623159	4.36819	4.66712	3.27824e-06	0.0012198	4.07163
TPT1	-0.0562956	4.73433	-4.56076	5.43773e-06	0.00185472	3.59644
AKAP17A	-0.116108	0.166856	-4.33808	1.51632e-05	0.00477406	2.63624
EEF1B2	0.100453	3.11304	4.25123	2.23397e-05	0.00641122	2.27449
RPS24	-0.0843494	3.60296	-4.23981	2.34958e-05	0.00641122	2.22743
IL7R	-0.221647	1.53475	-4.19063	2.91547e-05	0.00745814	2.02631
RPS6	0.0584208	4.30111	4.12954	3.79983e-05	0.00914865	1.77969
S100A11	-0.213116	1.08799	-4.03924	5.58598e-05	0.0127019	1.42162
RPSA	0.0793175	3.51194	4.00057	6.57285e-05	0.0141593	1.27066
RPS8	0.0553244	4.24879	3.93178	8.74869e-05	0.0179042	1.00566
HNRNPK	0.178418	1.11336	3.87495	0.000110434	0.0215241	0.790148
ANXA1	-0.161634	0.368587	-3.83764	0.000128475	0.0239022	0.650317
MT-ND1	0.0773054	4.07523	3.68684	0.000233728	0.0415934	0.0987607
