## Supplemental Table 5 for "Loss of chromosome Y in regulatory T cells"

### Sheet: LATE genes CTLA4+ Tregs
gene	logFC	AveExpr	t	P.Value	adj.P.Val	B
RPS4Y1	-1.93068	1.53379	-112.155	0	0	3557.08
EIF1AY	-0.418565	0.334224	-26.7581	2.79195e-150	7.10412e-147	331.526
CD99	-0.495841	1.17778	-22.1579	3.30998e-105	5.61483e-102	228.62
SLC25A6	-0.482793	1.18958	-22.1118	8.61139e-105	1.09558e-101	227.672
DDX3Y	-0.209895	0.165378	-17.4133	1.61031e-66	1.63898e-63	140.357
UTY	-0.195684	0.155195	-16.9932	1.69239e-63	1.43542e-60	133.468
TTTY15	-0.186132	0.14646	-16.347	5.55723e-59	4.0401e-56	123.174
KLRB1	-0.283429	0.33628	-12.1793	8.76447e-34	5.5753e-31	65.8104
LIMS1	-0.283326	0.716007	-11.8478	4.46057e-32	2.5222e-29	61.9324
S100A11	-0.252214	1.4586	-9.78886	1.74985e-22	8.90499e-20	40.1669
P2RY8	-0.143546	0.259549	-9.67174	5.44983e-22	2.52129e-19	39.0496
RTKN2	0.250158	0.770567	9.39612	7.50185e-21	3.18141e-18	36.4719
ANXA1	-0.179982	0.38779	-8.30679	1.1693e-16	4.57735e-14	26.9972
SAMD3	-0.118443	0.238973	-8.17993	3.34339e-16	1.21532e-13	25.968
RPL8	0.103847	3.24835	8.09263	6.82772e-16	2.31642e-13	25.2688
RPL41	0.076778	4.49193	8.04439	1.00981e-15	3.21184e-13	24.8856
CD52	-0.121634	3.10789	-7.98455	1.63587e-15	4.89703e-13	24.4134
GIMAP7	-0.195321	1.65133	-7.8622	4.34004e-15	1.22703e-12	23.4586
MT-ND1	0.0991814	3.77861	7.76618	9.23965e-15	2.39507e-12	22.7195
TC2N	-0.113856	0.255259	-7.76381	9.41274e-15	2.39507e-12	22.7014
GTPBP6	-0.0937598	0.18758	-7.41404	1.36876e-13	3.31695e-11	20.0853
MAF	-0.152925	0.509329	-7.36654	1.95112e-13	4.51329e-11	19.7392
MT-ND3	0.0895001	4.37188	7.35201	2.17362e-13	4.80938e-11	19.6337
ITGA4	-0.125714	0.28077	-7.34147	2.35056e-13	4.98418e-11	19.5573
GPR183	-0.148443	0.495809	-7.26988	3.98704e-13	8.11603e-11	19.0416
CD59	-0.131849	0.384986	-7.24497	4.78646e-13	9.36857e-11	18.8633
AKAP17A	-0.0887081	0.178591	-7.12772	1.12217e-12	2.11508e-10	18.0322
GIMAP5	-0.141745	0.526805	-7.08926	1.47979e-12	2.68951e-10	17.7624
CD6	-0.122932	0.376253	-7.07182	1.67682e-12	2.94253e-10	17.6405
TCF7	-0.132655	0.430371	-6.97162	3.41833e-12	5.79863e-10	16.9464
NOSIP	-0.150007	0.613359	-6.90603	5.4208e-12	8.89886e-10	16.4972
CD81	-0.135692	0.568546	-6.88381	6.33107e-12	1.00684e-09	16.346
IFITM2	-0.142575	0.617422	-6.7872	1.23666e-11	1.90708e-09	15.6941
MT-ND2	0.123058	2.88987	6.73743	1.73988e-11	2.60419e-09	15.3618
GSTP1	-0.116701	0.403243	-6.57466	5.22636e-11	7.59913e-09	14.292
RBPJ	-0.111952	0.360121	-6.47138	1.03647e-10	1.46517e-08	13.6266
RPL36	0.0772901	3.4896	6.42097	1.4424e-10	1.98389e-08	13.3056
HINT1	-0.127751	1.91154	-6.39088	1.75487e-10	2.35014e-08	13.1152
SERINC5	-0.0639858	0.112539	-6.33909	2.45444e-10	3.20273e-08	12.7895
BLVRA	-0.0692379	0.136301	-6.32956	2.61001e-10	3.32058e-08	12.7299
JUND	-0.13656	1.57548	-6.25848	4.11612e-10	5.10901e-08	12.2878
GPX1	-0.132388	0.618806	-6.25039	4.3341e-10	5.25148e-08	12.2378
RPS6	0.0811653	3.68815	6.21768	5.33476e-10	6.31363e-08	12.0363
RPL37	0.0615534	3.98778	6.19903	6.00296e-10	6.94297e-08	11.9219
FTL	0.109296	2.74312	6.03563	1.66406e-09	1.88187e-07	10.9339
C1orf162	-0.068213	0.125897	-5.97376	2.43179e-09	2.6903e-07	10.5666
TSPAN14	-0.108977	0.471333	-5.87698	4.36939e-09	4.73103e-07	9.99963
RPL32	0.0670788	4.02764	5.86525	4.6882e-09	4.89695e-07	9.93152
HLA-DPB1	0.15207	1.01942	5.8643	4.71508e-09	4.89695e-07	9.92599
ARPC5	-0.135052	1.10181	-5.83767	5.52959e-09	5.62801e-07	9.77192
PDE3B	0.0975749	0.342358	5.75016	9.29036e-09	9.27032e-07	9.27048
TSPO	-0.125353	1.14065	-5.72818	1.05709e-08	1.03453e-06	9.14575
NGFRAP1	0.0921236	0.28275	5.72316	1.0887e-08	1.04536e-06	9.1173
AQP3	-0.134205	0.808755	-5.71417	1.14753e-08	1.08144e-06	9.06648
PEBP1	-0.120466	0.908053	-5.68617	1.35136e-08	1.25037e-06	8.9086
IKZF2	0.121967	0.610278	5.66075	1.56659e-08	1.40571e-06	8.76594
RPL15	0.0604069	3.30164	5.65913	1.58143e-08	1.40571e-06	8.75684
NPDC1	-0.0788336	0.201591	-5.65689	1.6021e-08	1.40571e-06	8.7443
BIRC3	0.13516	0.931587	5.61837	2.00153e-08	1.7264e-06	8.5295
RP11-1399P15.1	0.107302	0.387196	5.46147	4.88398e-08	4.14243e-06	7.66951
LAPTM5	-0.121993	1.38251	-5.40307	6.76604e-08	5.64465e-06	7.35562
GAPDH	-0.112939	2.328	-5.371	8.08148e-08	6.63333e-06	7.18463
XBP1	-0.0753376	0.230543	-5.32353	1.04923e-07	8.47543e-06	6.93346
RPL35A	0.057749	3.492	5.29739	1.21039e-07	9.62451e-06	6.79605
HSP90AA1	-0.111311	1.5733	-5.27025	1.40292e-07	1.09838e-05	6.65414
SMAD3	-0.0578085	0.138603	-5.25486	1.52495e-07	1.17583e-05	6.57397
RPL34	0.0570105	4.08147	5.22329	1.80821e-07	1.37343e-05	6.41026
GPR171	-0.066844	0.16389	-5.19469	2.10831e-07	1.57782e-05	6.26278
TMEM173	-0.100394	0.538914	-5.13182	2.94659e-07	2.17322e-05	5.9414
FXYD5	-0.11176	1.46788	-5.12161	3.11004e-07	2.261e-05	5.8896
RPL11	0.0490651	3.97278	5.10887	3.3263e-07	2.38416e-05	5.82511
NEAT1	-0.161239	2.27953	-5.10453	3.40328e-07	2.40546e-05	5.80316
TTN	0.0949251	0.41933	5.06677	4.14945e-07	2.89268e-05	5.61304
RPL18A	0.0579281	3.78043	5.04657	4.61126e-07	3.17118e-05	5.51187
MSN	-0.107144	0.815984	-4.95119	7.5484e-07	5.12184e-05	5.03976
RPS8	0.0596588	3.73902	4.94631	7.73924e-07	5.18224e-05	5.01586
TSHZ2	-0.0699815	0.210272	-4.94306	7.86894e-07	5.20065e-05	4.99995
INPP4B	-0.0747022	0.25894	-4.938	8.07513e-07	5.26851e-05	4.97519
CD7	-0.105067	0.593459	-4.93308	8.28055e-07	5.33414e-05	4.95115
SOD2	-0.080293	0.33957	-4.92576	8.59564e-07	5.4679e-05	4.9154
GYPC	-0.108149	0.803946	-4.9209	8.81085e-07	5.5356e-05	4.89174
COTL1	-0.121616	1.22666	-4.90246	9.67695e-07	6.00561e-05	4.80203
RPL9	0.0605562	3.51299	4.88401	1.06251e-06	6.51458e-05	4.71262
HPGD	0.0917691	0.310779	4.87579	1.10754e-06	6.70986e-05	4.67292
FCGRT	-0.0487438	0.110382	-4.86098	1.19344e-06	7.11305e-05	4.60149
ID3	0.0885954	0.390142	4.85955	1.20205e-06	7.11305e-05	4.59462
MBNL1	-0.110258	1.07495	-4.8385	1.33613e-06	7.76632e-05	4.49353
SRGN	-0.115617	1.41357	-4.83748	1.34297e-06	7.76632e-05	4.48865
RPL30	0.0507783	4.01351	4.79966	1.62222e-06	9.27581e-05	4.30814
LY6E	-0.111862	1.01333	-4.78475	1.74694e-06	9.87798e-05	4.2374
SCAND1	-0.0961106	0.64252	-4.77137	1.86676e-06	0.000104395	4.17405
TIGIT	0.112249	0.76645	4.74981	2.07653e-06	0.000114477	4.07238
ORAI2	-0.0494046	0.112746	-4.7483	2.09204e-06	0.000114477	4.06528
GIMAP1	-0.107901	0.920508	-4.74602	2.11563e-06	0.000114536	4.05458
RPL12	0.0677891	3.44505	4.71307	2.48713e-06	0.000133231	3.90021
FOXP3	0.10043	0.595728	4.69306	2.74256e-06	0.000145384	3.80696
MYL6	-0.0871828	2.19014	-4.68681	2.82727e-06	0.000147351	3.77795
COMMD6	0.0878411	1.87388	4.68606	2.83757e-06	0.000147351	3.77448
RPL13	0.0525966	4.38133	4.68388	2.86792e-06	0.000147423	3.76434
GIMAP4	-0.115315	1.17778	-4.67357	3.01531e-06	0.000153449	3.71656
CCR10	0.0769831	0.224497	4.66983	3.07055e-06	0.000154713	3.69925
FAM107B	-0.106434	1.10788	-4.64921	3.39303e-06	0.000169286	3.60406
STAM	0.0842406	0.415826	4.64246	3.50541e-06	0.000173195	3.57301
CAPZB	-0.103223	1.16157	-4.60873	4.12291e-06	0.000201745	3.41845
VAMP8	-0.0979584	1.02707	-4.60625	4.17218e-06	0.000201915	3.40713
BZW1	-0.0830545	0.45132	-4.60458	4.20573e-06	0.000201915	3.39951
TNFAIP8	-0.0999257	0.904464	-4.60037	4.29145e-06	0.000204104	3.3803
RPS24	-0.0517293	3.50748	-4.58348	4.65208e-06	0.000219208	3.30347
PFDN5	0.0733287	2.2461	4.57414	4.86377e-06	0.00022708	3.26112
RPS27A	0.0474928	3.92138	4.56506	5.07859e-06	0.000234954	3.21998
RPS3A	0.0497666	3.87706	4.55723	5.271e-06	0.000241659	3.1846
HLA-DPA1	0.111884	0.877194	4.53665	5.81062e-06	0.000262305	3.09187
SKP1	-0.0915315	1.36769	-4.53614	5.82441e-06	0.000262305	3.08962
ERN1	-0.0472566	0.118654	-4.52476	6.14589e-06	0.000274355	3.03852
TIMP1	-0.0710256	0.266866	-4.51422	6.4586e-06	0.000285807	2.99133
RPL19	0.0467923	3.87527	4.5079	6.65347e-06	0.000291892	2.96307
EIF3I	-0.0866066	0.596695	-4.50519	6.73876e-06	0.000293107	2.95096
NENF	-0.0593289	0.209391	-4.49454	7.0838e-06	0.000305504	2.90349
UBE2F	-0.061938	0.222296	-4.48757	7.31896e-06	0.000312993	2.87246
CYTH1	-0.0878427	0.56644	-4.46099	8.2854e-06	0.000350939	2.75462
HLA-DRB1	0.120963	0.938975	4.45947	8.34419e-06	0.000350939	2.7479
CCR7	-0.0905118	0.482125	-4.41944	1.00446e-05	0.000418993	2.57179
SSNA1	-0.0805513	0.506662	-4.40368	1.08007e-05	0.000446869	2.50292
LAIR2	-0.0624794	0.202867	-4.39887	1.10421e-05	0.000453172	2.48195
CXCR3	-0.0714057	0.274087	-4.39148	1.14232e-05	0.000463525	2.44975
YWHAQ	-0.0853507	0.572534	-4.39047	1.14766e-05	0.000463525	2.44534
MXD4	-0.0932667	0.632404	-4.38689	1.16662e-05	0.000467476	2.42979
ETHE1	-0.061595	0.245022	-4.37941	1.20729e-05	0.000479992	2.39729
IL32	0.0823671	3.22664	4.34005	1.44445e-05	0.000569831	2.22725
MT1X	0.0757713	0.412393	4.33208	1.49767e-05	0.000586281	2.19296
NMT2	-0.0664606	0.286799	-4.31654	1.60669e-05	0.000624155	2.1264
CNN2	-0.0936718	0.711582	-4.29569	1.76496e-05	0.000680445	2.03742
SH3BP5	-0.0747536	0.385192	-4.27642	1.92443e-05	0.000736347	1.95553
HLA-DQB1	0.0844116	0.466276	4.27256	1.95797e-05	0.000743592	1.93917
WNK1	-0.0891723	0.681527	-4.26718	2.00561e-05	0.000756042	1.91642
RPS18	0.0529108	4.23472	4.26435	2.03115e-05	0.000760037	1.90445
GTF2I	-0.0726645	0.373085	-4.24212	2.24266e-05	0.000833057	1.81074
PLEKHO1	-0.0614274	0.250958	-4.22786	2.38917e-05	0.000881049	1.75089
CACYBP	-0.0759531	0.447164	-4.22367	2.43394e-05	0.000891103	1.73334
GMFG	-0.0855293	1.85997	-4.19011	2.82237e-05	0.00102593	1.5934
DDRGK1	-0.0632578	0.28656	-4.18626	2.87049e-05	0.00103602	1.57743
CORO1A	-0.0844974	2.05308	-4.18375	2.9023e-05	0.00104011	1.56702
DNAJB1	-0.0634366	0.287533	-4.18216	2.92268e-05	0.00104011	1.56041
SKAP2	0.0520453	0.159577	4.17259	3.04791e-05	0.00107714	1.52078
AP2S1	-0.0753484	0.482861	-4.15707	3.26187e-05	0.00114289	1.45671
REEP5	-0.0824751	0.629196	-4.15588	3.27888e-05	0.00114289	1.4518
TMEM2	-0.0658938	0.310502	-4.1509	3.35081e-05	0.00116002	1.43132
C21orf33	-0.0612462	0.266233	-4.13939	3.52307e-05	0.00121141	1.384
RPS3	0.0423257	3.83719	4.13316	3.6197e-05	0.00123628	1.35847
PTPLA	0.057769	0.214241	4.12947	3.67811e-05	0.00124786	1.34336
MGAT4A	-0.0651187	0.290967	-4.12252	3.79072e-05	0.00127755	1.31491
MT2A	0.102065	0.963664	4.11561	3.90585e-05	0.00130769	1.28669
SPOCK2	-0.0920416	1.08105	-4.10942	4.01165e-05	0.00133433	1.26148
ADD3	-0.0895788	0.831783	-4.10752	4.04481e-05	0.00133663	1.25372
DENND2D	-0.0645311	0.299762	-4.09055	4.35165e-05	0.00142875	1.18478
CDC42EP3	-0.0686623	0.351666	-4.08656	4.4269e-05	0.00144414	1.16862
TRAT1	-0.0735241	0.382774	-4.07283	4.69563e-05	0.00152204	1.11308
PBXIP1	-0.0904189	0.868322	-4.06812	4.79128e-05	0.00154322	1.09408
PTP4A2	-0.0886015	1.04837	-4.06364	4.88408e-05	0.00156321	1.076
FAM134B	-0.0505015	0.172183	-4.05186	5.13596e-05	0.00163356	1.02863
B4GALT1	-0.0508732	0.180934	-4.03528	5.51165e-05	0.00174216	0.962157
ANXA6	-0.0822817	0.666567	-4.03357	5.55178e-05	0.00174401	0.955326
ARF5	-0.0676839	0.395627	-4.02697	5.70949e-05	0.00178084	0.928958
MACF1	-0.0805725	0.56338	-4.02483	5.76166e-05	0.00178084	0.920397
LAT	-0.0900055	0.912965	-4.02376	5.78767e-05	0.00178084	0.916158
ALOX5AP	0.0900778	0.699792	4.02282	5.81086e-05	0.00178084	0.912394
CCDC141	0.0599033	0.253041	4.02148	5.84399e-05	0.00178084	0.907043
GOPC	-0.0537901	0.210169	-4.01847	5.91889e-05	0.00179293	0.895058
IFITM1	-0.0642327	0.327552	-4.01452	6.01871e-05	0.00181238	0.87932
FXYD1	-0.0515205	0.172975	-4.00961	6.14487e-05	0.00183948	0.859801
RPL29	0.0418954	3.47164	3.99394	6.5648e-05	0.00194995	0.797617
RPL18	0.0409251	3.52117	3.99273	6.59835e-05	0.00194995	0.792822
ARHGAP30	-0.0837195	0.70843	-3.99163	6.62883e-05	0.00194995	0.788487
C12orf75	-0.084485	0.60244	-3.98517	6.81143e-05	0.00198955	0.762933
TMSB10	-0.0550314	4.1409	-3.98412	6.84165e-05	0.00198955	0.758771
CYLD	-0.0891267	0.92439	-3.96176	7.51365e-05	0.00217255	0.670697
SNORA76	-0.0520876	0.217192	-3.95605	7.6951e-05	0.00221245	0.648274
CD3D	-0.0733147	2.18825	-3.95443	7.7473e-05	0.00221494	0.64192
TESPA1	-0.059053	0.273613	-3.94242	8.14464e-05	0.00231554	0.594933
IL6ST	-0.0568436	0.226812	-3.93882	8.26767e-05	0.00233745	0.580851
STK17A	-0.071458	0.441359	-3.92213	8.86056e-05	0.00248356	0.515816
CD79B	-0.056571	0.248641	-3.92155	8.88208e-05	0.00248356	0.513539
DNAJC8	-0.0803712	0.713942	-3.90819	9.38646e-05	0.00260994	0.461694
INPP4A	-0.0532016	0.220116	-3.9069	9.43662e-05	0.00260994	0.456693
MT-CYB	0.0508299	4.10747	3.88801	0.000102001	0.00280586	0.383697
PRMT2	-0.0812998	0.668739	-3.87426	0.000107924	0.00295283	0.330761
EIF3A	-0.0889731	1.00331	-3.86565	0.000111792	0.00303544	0.297752
RBL2	-0.0727427	0.493214	-3.8649	0.000112136	0.00303544	0.294866
RAP2B	-0.0603378	0.305356	-3.8539	0.000117286	0.00315805	0.252778
RPL28	0.0352166	4.0235	3.84084	0.000123695	0.00330847	0.202931
RASAL3	-0.0610787	0.324171	-3.83989	0.000124173	0.00330847	0.199317
SSBP3	-0.0381687	0.106894	-3.8227	0.00013314	0.00352891	0.134012
ADA	-0.0417964	0.138099	-3.81905	0.000135121	0.00356286	0.120185
ABLIM1	-0.0519856	0.21927	-3.80814	0.000141208	0.00369961	0.0789363
ICA1	0.0502081	0.17581	3.80717	0.000141762	0.00369961	0.0752756
GOLGA7	-0.0634626	0.36439	-3.80507	0.000142967	0.00371204	0.0673494
ZNF217	-0.0496393	0.196558	-3.79523	0.000148749	0.00384255	0.030253
ARID5B	0.0883084	0.91665	3.79157	0.000150952	0.00387976	0.0164977
CCDC50	0.0429102	0.13478	3.78775	0.000153287	0.00391998	0.00213771
CDC42	-0.0809248	1.45354	-3.78402	0.000155602	0.00395931	-0.0118887
SLAMF1	-0.0550656	0.245146	-3.76644	0.000166948	0.00418473	-0.077701
CD28	-0.0698613	0.473742	-3.76579	0.000167383	0.00418473	-0.0801318
RGL4	-0.0566652	0.271239	-3.76524	0.000167748	0.00418473	-0.08217
TOB1	-0.0594473	0.304059	-3.76524	0.000167751	0.00418473	-0.0821864
SYTL3	0.0467677	0.170394	3.76211	0.000169859	0.00421664	-0.0938591
CD2	-0.0873844	1.70237	-3.74788	0.000179766	0.00444092	-0.14684
PRKCQ-AS1	-0.0743425	0.511891	-3.7314	0.000191924	0.00470768	-0.207973
SNX2	-0.0631171	0.370027	-3.73075	0.000192415	0.00470768	-0.210358
ETV6	-0.0382309	0.116352	-3.72102	0.000199971	0.00486915	-0.246327
CELF2	-0.0841926	0.959682	-3.71892	0.00020164	0.0048864	-0.254086
RPS7	0.0385565	3.47831	3.70726	0.000211128	0.00509209	-0.297009
TKT	-0.063069	0.403042	-3.69816	0.000218828	0.00525291	-0.330436
RPL5	0.0477125	3.10149	3.69026	0.000225721	0.00539294	-0.35937
ARL14EP	-0.0537535	0.259137	-3.65469	0.000259372	0.00616797	-0.488927
RPLP2	0.042418	3.49892	3.64806	0.000266147	0.00629963	-0.512948
RPL6	0.0419285	3.41642	3.64635	0.000267921	0.00630131	-0.519139
PAK2	-0.0744977	0.665478	-3.6456	0.000268694	0.00630131	-0.521823
GPRIN3	-0.0628674	0.365404	-3.62864	0.000286942	0.00669629	-0.583016
FAM65B	-0.0835257	0.975879	-3.62754	0.000288168	0.00669629	-0.586984
UCP2	-0.0942151	1.44994	-3.61229	0.000305621	0.00706957	-0.641717
LSMD1	-0.065124	0.46341	-3.60892	0.000309612	0.00711623	-0.653788
KDSR	-0.0556458	0.276051	-3.60823	0.000310435	0.00711623	-0.656259
ADAM19	-0.036172	0.110683	-3.60171	0.000318314	0.00724408	-0.679576
CCDC167	-0.0676677	0.509464	-3.60112	0.000319033	0.00724408	-0.681676
CYP20A1	-0.0513062	0.236881	-3.60011	0.000320283	0.00724408	-0.685313
MARCKSL1	-0.0369786	0.115601	-3.58908	0.000334116	0.00750267	-0.724639
MYL12A	-0.0627853	2.32236	-3.58865	0.000334664	0.00750267	-0.726164
PTMA	0.0496512	3.16933	3.58377	0.000340973	0.00757891	-0.743528
PTPRCAP	0.0743071	2.06823	3.58371	0.000341043	0.00757891	-0.74372
RP11-94L15.2	-0.074221	0.559859	-3.58062	0.000345096	0.00763563	-0.754703
USP15	0.081605	0.886612	3.57659	0.000350445	0.0077204	-0.768999
CTDSP2	-0.0508123	0.243882	-3.55153	0.000385508	0.00845624	-0.857599
NCL	-0.080611	1.05826	-3.54457	0.000395817	0.00864513	-0.882107
LRRFIP1	-0.0817377	1.06619	-3.54286	0.000398387	0.00866406	-0.888114
APOBEC3G	-0.0616515	0.386696	-3.53826	0.00040538	0.00875499	-0.904271
NDUFB9	-0.0704339	0.630727	-3.53776	0.000406139	0.00875499	-0.906006
SMC1A	-0.0477523	0.205569	-3.53578	0.000409202	0.00875499	-0.912981
RAB1B	-0.0465568	0.210971	-3.53562	0.00040945	0.00875499	-0.913543
SLC25A5	-0.0812732	0.847973	-3.5207	0.00043314	0.00922281	-0.965742
LPXN	-0.056112	0.328636	-3.51442	0.0004435	0.00939254	-0.987669
NIN	-0.0495134	0.227324	-3.51364	0.000444803	0.00939254	-0.99039
MIR4435-1HG	-0.0692547	0.472438	-3.50599	0.000457747	0.00962593	-1.01699
HN1	-0.0725883	0.734325	-3.49949	0.000469037	0.00979726	-1.03958
EP300	-0.0506828	0.251622	-3.49909	0.000469745	0.00979726	-1.04098
LPIN2	-0.0535159	0.2806	-3.49487	0.000477216	0.00991247	-1.05561
OPTN	-0.0771449	0.883812	-3.49124	0.000483747	0.0100073	-1.06821
SIRT2	-0.0397186	0.148868	-3.48942	0.00048704	0.0100346	-1.0745
PGLS	-0.0663427	0.518948	-3.48701	0.000491435	0.0100843	-1.08282
MIR146A	0.0433739	0.166326	3.47472	0.000514486	0.0105149	-1.12529
HLA-DRA	0.0833777	0.559171	3.47117	0.000521306	0.0106117	-1.13749
CUTA	-0.0736669	0.860739	-3.46974	0.000524097	0.010626	-1.14244
CHMP2A	-0.0686324	0.622042	-3.46807	0.000527362	0.0106498	-1.14819
TANK	-0.0621791	0.441275	-3.46512	0.000533168	0.0107125	-1.15833
RPS12	0.0425042	4.21813	3.46436	0.000534675	0.0107125	-1.16094
M6PR	-0.0627585	0.469106	-3.46293	0.000537522	0.0107272	-1.16586
RPS9	0.0469519	3.153	3.45802	0.000547384	0.0108814	-1.18269
CAPNS1	-0.0629842	0.468949	-3.44766	0.000568779	0.0112627	-1.21818
UBE2D2	-0.0726341	1.10558	-3.44223	0.000580309	0.0114465	-1.23675
POMP	-0.0694069	0.703426	-3.43962	0.00058592	0.0115125	-1.24566
WIBG	-0.0538865	0.310752	-3.43209	0.000602397	0.0117908	-1.27131
MAP3K2	-0.051254	0.258644	-3.42148	0.000626366	0.0121861	-1.30739
SYT11	-0.0345918	0.111411	-3.42104	0.000627385	0.0121861	-1.30889
TMEM87A	-0.0501013	0.260375	-3.41663	0.000637613	0.0123377	-1.32384
ATG4B	-0.0368045	0.132299	-3.41326	0.000645539	0.0124437	-1.33526
CCDC104	-0.0406799	0.160117	-3.4107	0.000651625	0.0125137	-1.34394
RPS27	0.0370559	4.72402	3.4057	0.000663635	0.0126964	-1.36081
LIMD2	-0.081077	1.42005	-3.3976	0.000683581	0.0129813	-1.38817
EFHD2	-0.0542074	0.316991	-3.39758	0.000683627	0.0129813	-1.38823
RNF7	-0.0647816	0.58379	-3.39364	0.000693518	0.0131201	-1.4015
NDFIP1	-0.0697985	0.754503	-3.39092	0.000700435	0.0132019	-1.41067
THRAP3	-0.0695813	0.678654	-3.38666	0.000711384	0.0132271	-1.42499
RPS11	0.0470241	2.84399	3.38549	0.000714405	0.0132271	-1.42891
RPL21	0.0423257	3.78556	3.3845	0.000716984	0.0132271	-1.43223
ROMO1	-0.0598619	0.424477	-3.38443	0.000717175	0.0132271	-1.43248
UBXN4	-0.0686033	0.660757	-3.38437	0.000717316	0.0132271	-1.43266
PPIB	-0.0724775	0.989753	-3.38418	0.000717825	0.0132271	-1.43332
CFL1	-0.0601699	2.39522	-3.38295	0.000721041	0.0132271	-1.43744
LDLRAP1	-0.0531687	0.296148	-3.38186	0.000723888	0.0132271	-1.44108
MOAP1	-0.0404761	0.16489	-3.38138	0.000725165	0.0132271	-1.44271
DUSP4	0.0383787	0.128963	3.37958	0.000729919	0.0132663	-1.44874
ANKRD11	-0.0753409	0.790527	-3.3785	0.000732791	0.0132711	-1.45237
TRADD	-0.0587885	0.39725	-3.36807	0.000761024	0.0137335	-1.48726
GABARAPL2	-0.0695419	0.81737	-3.36346	0.000773846	0.0139156	-1.50267
UBE2L3	-0.0675845	0.689501	-3.36006	0.000783414	0.014038	-1.51401
GNB2	-0.0642991	0.55766	-3.35722	0.000791476	0.0141315	-1.52345
45176	-0.0715718	1.20096	-3.35628	0.000794183	0.0141315	-1.5266
MAST4	-0.0460154	0.207766	-3.34981	0.000812927	0.0144146	-1.54811
LL22NC03-2H8.5	-0.0412788	0.15773	-3.34484	0.000827612	0.0146055	-1.56462
LDHA	-0.0711843	0.85007	-3.34423	0.000829434	0.0146055	-1.56665
NDUFAF3	-0.0547272	0.351016	-3.3427	0.000834002	0.0146353	-1.57171
IQGAP2	-0.0748782	0.753695	-3.34154	0.000837489	0.014646	-1.57556
PTTG1	0.0533042	0.286063	3.33148	0.000868302	0.0151328	-1.60886
CCND3	-0.0645729	0.556744	-3.32327	0.000894236	0.0155316	-1.63597
TGFB1	-0.0729613	0.896167	-3.3117	0.000932009	0.0161326	-1.67407
LMNA	0.056207	0.308576	3.28481	0.00102551	0.0176252	-1.76205
BST2	-0.0649534	0.567537	-3.28453	0.00102652	0.0176252	-1.76296
ZCCHC6	-0.0416079	0.184722	-3.28395	0.00102863	0.0176252	-1.76484
STX4	-0.0410648	0.183321	-3.28175	0.0010367	0.0177039	-1.77203
DCTN3	-0.0615875	0.534342	-3.27737	0.00105286	0.0179198	-1.78626
YWHAZ	-0.0732446	1.20915	-3.26914	0.00108395	0.0183873	-1.813
RPS19	0.0414172	3.82737	3.2647	0.00110106	0.0186156	-1.8274
RPLP0	-0.0594717	2.4488	-3.2618	0.00111236	0.0186512	-1.83678
FTH1	-0.0458786	2.79136	-3.26162	0.00111305	0.0186512	-1.83736
CTSB	-0.0450232	0.220967	-3.26134	0.00111416	0.0186512	-1.83827
SPATA13	-0.0491391	0.276478	-3.25951	0.00112136	0.0187101	-1.84419
RPL39	0.0347757	3.97944	3.25446	0.00114145	0.0189507	-1.8605
SERF2	-0.0522829	2.23819	-3.25402	0.00114323	0.0189507	-1.86193
TLK1	-0.0613001	0.502812	-3.25194	0.0011516	0.018978	-1.86863
DENND1B	-0.0384868	0.157448	-3.25176	0.00115233	0.018978	-1.86921
CD247	-0.0730787	1.06516	-3.24186	0.00119307	0.0195612	-1.90112
FAM89B	-0.0625138	0.527424	-3.2413	0.00119543	0.0195612	-1.90293
DUSP16	-0.0328168	0.111058	-3.23761	0.00121096	0.0197143	-1.91479
CLK1	0.0540767	0.358929	3.23724	0.00121253	0.0197143	-1.91598
MYO5A	-0.0358266	0.137046	-3.23163	0.00123656	0.0200409	-1.93398
TWF2	-0.0600137	0.501675	-3.23043	0.00124175	0.0200612	-1.93783
SRPK2	-0.0576291	0.427561	-3.22642	0.00125923	0.0202792	-1.95066
U2SURP	-0.0621255	0.496733	-3.22478	0.00126647	0.0203068	-1.95592
SLC4A7	-0.0532806	0.334959	-3.22422	0.00126893	0.0203068	-1.9577
RPL26	0.0331435	3.69767	3.22268	0.00127576	0.0203522	-1.96263
S1PR1	-0.0458065	0.243822	-3.21795	0.00129699	0.0206261	-1.97776
HNRNPLL	-0.044048	0.212786	-3.21243	0.00132213	0.0209605	-1.99537
VAV3	0.0403756	0.161829	3.20961	0.00133512	0.0211006	-2.00433
PTGER4	-0.0333864	0.11544	-3.20145	0.00137346	0.0216394	-2.03029
CMAS	0.0393269	0.177994	3.20032	0.00137888	0.0216578	-2.0339
LYAR	-0.0479315	0.223779	-3.19794	0.00139026	0.0217693	-2.04143
LPAR6	0.0649773	0.483845	3.19522	0.00140341	0.0219079	-2.05006
TSTD1	-0.0674866	0.858207	-3.19193	0.00141947	0.0220907	-2.06048
MRPL27	-0.0387084	0.177651	-3.18428	0.00145751	0.0226136	-2.08471
ZBTB38	-0.061677	0.486545	-3.18036	0.00147731	0.0226985	-2.09707
JARID2	-0.0335145	0.123076	-3.18032	0.00147751	0.0226985	-2.09719
ACTB	-0.0594835	3.55851	-3.17912	0.00148366	0.0226985	-2.10099
BUB3	0.0644263	0.687388	3.17765	0.00149118	0.0226985	-2.10562
ZYX	-0.0537247	0.351498	-3.17759	0.00149149	0.0226985	-2.10581
WDR74	0.0398993	0.18086	3.17636	0.0014978	0.0226985	-2.10968
UGP2	0.0702679	0.759085	3.17598	0.00149979	0.0226985	-2.11089
RAD9A	-0.033816	0.125519	-3.17588	0.0015003	0.0226985	-2.11121
ZNF263	-0.0321252	0.115824	-3.17495	0.0015051	0.0226985	-2.11413
PRDX5	-0.059773	0.527171	-3.17447	0.00150759	0.0226985	-2.11564
PDCL3	-0.0434018	0.22515	-3.17122	0.00152451	0.022823	-2.12586
OLA1	-0.0483085	0.295828	-3.1697	0.0015325	0.022823	-2.13065
RPA1	-0.03647	0.149196	-3.16883	0.00153713	0.022823	-2.13341
MIEN1	-0.0489895	0.310241	-3.16881	0.00153721	0.022823	-2.13346
LSM12	-0.0451454	0.242712	-3.16861	0.00153828	0.022823	-2.13409
SF3B1	-0.0692648	0.887167	-3.16371	0.00156438	0.0230924	-2.14949
ICOS	-0.0455216	0.23407	-3.16259	0.00157037	0.0230924	-2.15298
GATAD1	0.0352338	0.131807	3.16182	0.00157456	0.0230924	-2.15542
UBE2B	-0.064472	0.749435	-3.16099	0.00157904	0.0230924	-2.15802
SRSF4	-0.0582662	0.480562	-3.16097	0.00157912	0.0230924	-2.15807
NUCB2	-0.0391172	0.164853	-3.15782	0.00159626	0.0232762	-2.16795
ARHGAP9	-0.0466311	0.266656	-3.15208	0.00162796	0.0236705	-2.18593
SRSF11	-0.0671749	0.73431	-3.1506	0.00163623	0.023723	-2.19057
RPS29	0.0372805	4.01738	3.14653	0.00165913	0.0239867	-2.20328
MRPL20	-0.058797	0.507908	-3.14366	0.00167542	0.0240818	-2.21221
TNFSF10	-0.057884	0.411531	-3.14307	0.0016788	0.0240818	-2.21405
WIPI2	-0.0530373	0.366924	-3.14288	0.0016799	0.0240818	-2.21465
UPF3A	-0.049071	0.2959	-3.13969	0.00169826	0.0242765	-2.22459
MPST	-0.0331996	0.125208	-3.13185	0.00174423	0.0248638	-2.249
ZNF101	0.0599382	0.468251	3.13024	0.00175383	0.0249205	-2.25401
NUP50	-0.0483297	0.289885	-3.12954	0.001758	0.0249205	-2.25618
RPL10A	0.0477721	3.13537	3.1276	0.00176963	0.0250156	-2.26221
ATF7IP2	-0.0492183	0.296993	-3.1255	0.00178227	0.0251245	-2.26871
GALM	-0.0510771	0.323849	-3.12363	0.00179361	0.0252146	-2.27451
SLC25A11	-0.0406738	0.203442	-3.1169	0.00183504	0.0257259	-2.29536
LINS	-0.0423858	0.212505	-3.11512	0.00184609	0.0257975	-2.30084
ZAP70	-0.0522461	0.367637	-3.11445	0.00185028	0.0257975	-2.30291
AFF4	-0.0384724	0.176386	-3.11144	0.00186922	0.0259712	-2.31221
FBXW5	-0.0533201	0.39042	-3.11085	0.00187295	0.0259712	-2.31403
TAGAP	-0.0641221	0.612291	-3.10484	0.0019114	0.0264323	-2.33258
ZNF92	0.043856	0.225826	3.10257	0.00192612	0.0265637	-2.33958
NDUFV2	-0.0622645	0.715181	-3.09782	0.00195722	0.0269198	-2.3542
IL6R	-0.0542708	0.39557	-3.09242	0.00199309	0.0273392	-2.37076
RNASET2	-0.068402	1.0006	-3.09136	0.00200022	0.0273632	-2.37402
NFATC3	-0.0486928	0.305391	-3.08735	0.0020274	0.0276478	-2.38633
DCTN1	-0.0333721	0.129833	-3.08669	0.00203189	0.0276478	-2.38834
FNBP1	-0.0684769	0.917921	-3.07416	0.00211907	0.0287572	-2.42664
RPLP1	0.0323492	4.44934	3.07182	0.00213569	0.0288926	-2.43376
BCL2L11	-0.0412485	0.178958	-3.07117	0.0021404	0.0288926	-2.43577
NPLOC4	-0.0316642	0.118751	-3.06834	0.00216074	0.0290899	-2.44438
OTUD5	-0.0419326	0.22204	-3.06618	0.00217638	0.0292232	-2.45096
UBB	-0.0661322	1.43935	-3.05209	0.00228102	0.0305196	-2.49372
RAB30-AS1	-0.0372787	0.167954	-3.05158	0.00228493	0.0305196	-2.49528
DYNLRB1	-0.0654739	0.856167	-3.04367	0.00234576	0.0312502	-2.5192
ATM	-0.0601396	0.552368	-3.04162	0.00236178	0.03131	-2.52539
VDAC1	-0.0540084	0.447161	-3.04152	0.00236255	0.03131	-2.52568
SNX9	-0.0318449	0.117324	-3.03947	0.0023787	0.031442	-2.53188
RRM1	-0.0335121	0.137664	-3.03739	0.00239515	0.0315776	-2.53815
ARFGAP3	-0.0351683	0.150389	-3.0357	0.00240856	0.0316723	-2.54323
COX7A2	-0.0622906	1.25534	-3.03204	0.00243797	0.0319758	-2.55427
RPS21	0.041228	3.24059	3.03126	0.00244421	0.0319758	-2.5566
TCTEX1D2	-0.0307667	0.114645	-3.02807	0.00247015	0.0322323	-2.5662
ATXN10	-0.0450028	0.27925	-3.02687	0.00247996	0.0322775	-2.5698
FUT8	-0.0340523	0.141685	-3.02533	0.00249262	0.0323596	-2.57443
TIAM1	0.0443166	0.247738	3.02156	0.00252382	0.0326812	-2.58574
LEF1	0.0667732	0.709354	3.0189	0.00254603	0.0327981	-2.5937
IL2RA	0.0643689	0.529401	3.01867	0.00254801	0.0327981	-2.59441
COPB1	-0.0465768	0.297828	-3.01817	0.00255218	0.0327981	-2.59589
MPG	-0.0523881	0.409467	-3.01344	0.00259223	0.0332288	-2.61004
SIT1	-0.0611203	0.615138	-3.0114	0.00260969	0.0333324	-2.61614
UBE2R2	-0.0502441	0.368672	-3.01097	0.0026134	0.0333324	-2.61744
GDE1	-0.0313475	0.11866	-3.00924	0.00262832	0.0334388	-2.62261
45178	-0.0654099	0.93597	-3.00111	0.00269947	0.0342584	-2.64687
USP47	-0.0442565	0.256207	-2.99892	0.0027189	0.0344191	-2.65338
SYNGR2	-0.0397321	0.206995	-2.98994	0.00280004	0.0353584	-2.68007
MRPL10	-0.0339574	0.152837	-2.98387	0.00285606	0.0359765	-2.69805
EEF1D	0.0430705	2.43522	2.98067	0.00288601	0.036264	-2.70751
ZNF22	-0.0337548	0.141997	-2.97919	0.00290003	0.0362776	-2.71191
MT-ND4	0.0360934	3.99803	2.97905	0.00290135	0.0362776	-2.71232
PHACTR2	-0.0581818	0.496309	-2.97735	0.00291748	0.0363899	-2.71735
NMRK1	-0.0406574	0.219765	-2.97628	0.00292759	0.0364266	-2.72049
MT-CO3	0.033549	4.64346	2.96984	0.00298967	0.0371068	-2.73952
UTRN	-0.055593	0.448834	-2.9691	0.00299683	0.0371068	-2.74169
KDM2A	-0.0410996	0.227882	-2.96334	0.0030534	0.0377154	-2.75864
CDKN2D	-0.0524495	0.404265	-2.96184	0.00306836	0.0377686	-2.76307
CTCF	-0.0491173	0.35133	-2.96141	0.00307255	0.0377686	-2.7643
IQGAP1	-0.0612124	0.663647	-2.95699	0.00311697	0.0382224	-2.77731
RABGAP1L	-0.0463328	0.289794	-2.95565	0.00313053	0.0382963	-2.78124
TNFRSF4	-0.0510015	0.321962	-2.95315	0.00315587	0.0385138	-2.78855
IL17RA	-0.034543	0.153163	-2.95151	0.00317265	0.0386259	-2.79335
SSBP4	-0.0521444	0.422862	-2.9458	0.00323182	0.0392523	-2.81008
GSK3A	-0.0353238	0.168415	-2.93962	0.00329686	0.039947	-2.82812
MAL	0.0678722	0.587499	2.93679	0.00332708	0.0401548	-2.83638
MRPL54	-0.0552038	0.517815	-2.93653	0.0033298	0.0401548	-2.83712
GLTP	-0.0409017	0.228644	-2.93325	0.00336513	0.040485	-2.84667
EPSTI1	-0.0548701	0.412297	-2.93122	0.00338723	0.0406206	-2.8526
BTN3A2	0.0634479	0.86733	2.93075	0.00339237	0.0406206	-2.85397
HSP90AB1	-0.0669072	1.07685	-2.92816	0.00342066	0.0408526	-2.86148
CLTB	-0.0525059	0.47162	-2.92751	0.0034278	0.0408526	-2.86337
HELZ	-0.0437085	0.273131	-2.92614	0.00344292	0.0409369	-2.86735
TXNIP	0.0559789	2.89254	2.92213	0.00348752	0.041201	-2.87899
GPR65	-0.0346618	0.150524	-2.92185	0.00349072	0.041201	-2.87982
CAT	-0.0393104	0.213629	-2.92072	0.00350338	0.041201	-2.8831
NOP10	-0.0611927	0.79463	-2.91969	0.00351495	0.041201	-2.88608
MAZ	-0.0550381	0.5162	-2.91952	0.00351682	0.041201	-2.88656
INADL	-0.0308898	0.119883	-2.91864	0.00352682	0.041201	-2.88912
IDH2	-0.0445692	0.296486	-2.91789	0.00353526	0.041201	-2.89129
SUSD3	-0.0562676	0.544665	-2.91772	0.00353723	0.041201	-2.89179
LTB	-0.0765285	2.56467	-2.91765	0.00353799	0.041201	-2.89199
RPL10	0.0317181	4.39027	2.91502	0.00356794	0.0414418	-2.89961
C9orf16	-0.063657	1.01508	-2.9144	0.00357496	0.0414418	-2.90138
OSTF1	-0.0582686	0.615913	-2.91254	0.00359636	0.0415952	-2.90678
LAIR1	-0.0285397	0.107097	-2.91057	0.00361908	0.041763	-2.91247
CYTIP	-0.0619487	0.810883	-2.90831	0.0036453	0.0419705	-2.91899
H2AFJ	-0.0450724	0.294377	-2.90583	0.00367426	0.0422083	-2.92614
PSMA4	-0.0580519	0.592989	-2.90497	0.00368441	0.042227	-2.92864
HSPB1	-0.0445147	0.28364	-2.90428	0.00369248	0.042227	-2.93061
RIN3	-0.0347465	0.166536	-2.89266	0.00383171	0.043721	-2.96404
ARGLU1	-0.0645792	0.950597	-2.89119	0.00384963	0.0438273	-2.96826
MIAT	-0.0514059	0.376289	-2.8859	0.00391487	0.0444597	-2.98343
C4orf48	-0.053226	0.457773	-2.88527	0.00392266	0.0444597	-2.98522
HNRNPUL1	-0.0501981	0.395271	-2.88185	0.00396541	0.0448444	-2.99501
DGKH	0.0352886	0.161842	2.88102	0.00397595	0.0448639	-2.9974
PAFAH1B1	-0.0493739	0.392502	-2.87948	0.00399541	0.0449837	-3.00181
APPL1	-0.0357358	0.170344	-2.87674	0.00403018	0.045234	-3.00962
MYADM	-0.0340883	0.142256	-2.87633	0.00403542	0.045234	-3.0108
C1QBP	-0.0546453	0.565213	-2.8685	0.00413651	0.0462653	-3.03311
TRAF3IP3	-0.059485	1.67177	-2.86555	0.00417522	0.0465959	-3.04151
MLXIP	-0.0332889	0.149644	-2.85875	0.00426566	0.047501	-3.06083
NDUFA2	-0.055704	0.590968	-2.85672	0.00429304	0.0477015	-3.06659
IKZF3	-0.0331777	0.15009	-2.85081	0.00437346	0.0484891	-3.08331
CD97	-0.0467731	0.340198	-2.84893	0.00439936	0.0486703	-3.08863
KATNBL1	-0.0356435	0.180125	-2.84469	0.00445835	0.0492159	-3.10063
BAK1	-0.031911	0.146368	-2.84232	0.00449155	0.049315	-3.10731
UBL3	0.0560417	0.539574	2.84169	0.00450038	0.049315	-3.10908
PRRC2A	-0.0330864	0.156189	-2.84149	0.0045033	0.049315	-3.10966
FANK1	0.0438176	0.249448	2.84129	0.00450609	0.049315	-3.11022
